# The predictive capacity of polygenic risk scores for disease risk is only moderately influenced by imputation panels tailored to the target population

**DOI:** 10.1101/2023.08.29.23294769

**Authors:** Hagai Levi, Ran Elkon, Ron Shamir

## Abstract

Polygenic risk scores (PRS) predict individuals’ genetic risk of developing complex diseases. They summarize the effect of many genetic variants discovered in genome-wide association studies (GWASs). However, to date, large GWASs exist primarily for the European population and the quality of PRS prediction declines when applied to target sets of other ethnicities. A key step in using a PRS is imputation, which is the inference of un-typed SNPs using a set of fully-sequenced individuals, called the imputation panel. The SNP genotypes called by the imputation process depend on the ethnic composition of the imputation panel. Several studies have shown that imputing genotypes using a panel that contains individuals of the same ethnicity as the genotyped individuals improves imputation accuracy. However, until now, there has been no systematic investigation into the influence of the ethnic composition of imputation panels on the accuracy of PRS predictions when applied to ethnic groups that differ from the population used in the GWAS.

In this study we estimated the effect of imputation of the target set on prediction accuracy of PRS when the discovery (GWAS) and the target sets come from different ethnic groups. We analyzed twelve binary phenotypes and three populations from the UK Biobank (Europeans, South-Asians, and Africans). We generated imputation panels from several ethnic groups, imputed the target set using each panel, and generated PRS to compute individuals’ risk scores. Then, we assessed the prediction accuracy obtained from each imputation panel. Our analysis indicates that using an imputation panel matched to the ethnic group of the target population yields only a marginal improvement and only under specific conditions. Hence, while a target-matched imputation panel can potentially improve prediction accuracy of European PRSs in non-EUR populations, the improvement is limited.
