## Supplementary material for "The predictive capacity of polygenic risk scores for disease risk is only moderately influenced by imputation panels tailored to the target population": Table S2

### Sheet: res_reordered
target	chr	Imputation panel	Average number of SNPs	Average number of incorrectly imputes SNPs	Average imputation accuracy
EUR	1	eur	697984	7258.83	0.9896
EUR	1	eas	631489	27430.8	0.956562
EUR	1	afr	789972	42260.2	0.946504
EUR	1	sas	674891	12400.7	0.981626
EAS	1	eur	697985	26922.5	0.961428
EAS	1	eas	631490	7880.81	0.98752
EAS	1	afr	789973	63340	0.91982
EAS	1	sas	674892	18763.9	0.972197
SAS	1	eur	697984	21351.7	0.969409
SAS	1	eas	631489	23732.5	0.962418
SAS	1	afr	789972	58137.7	0.926405
SAS	1	sas	674891	10565.8	0.984344
AFR	1	eur	697983	127791	0.816914
AFR	1	eas	631488	121857	0.807032
AFR	1	afr	789971	46745.7	0.940826
AFR	1	sas	674890	129448	0.808195
AFR2	1	eur	697983	122547	0.824427
AFR2	1	eas	631488	117176	0.814445
AFR2	1	afr	789971	54154.2	0.931448
AFR2	1	sas	674890	123987	0.816285				EUR	EAS	SAS	AFR	AFR2
								eur	21.7601	21.1273	21.3078	17.9697	18.0883
EUR	2	eur	745218	7843.42	0.989475			eas	21.0069	21.7109	21.1303	17.7842	17.8953
EUR	2	eas	673536	31656.9	0.952999			afr	20.8047	20.2344	20.3672	20.6775	20.4583
EUR	2	afr	849017	48576.7	0.942785			sas	21.5756	21.3699	21.6419	17.8001	17.9241
EUR	2	sas	719836	13527.5	0.981207
									EUR	EAS	SAS	AFR	AFR2
EAS	2	eur	745219	28741.2	0.961432			eur	0.989096	0.96033	0.968534	0.816803	0.822196
EAS	2	eas	673537	8625.2	0.987194			eas	0.954857	0.986859	0.96047	0.808371	0.813424
EAS	2	afr	849018	68212.1	0.919658			afr	0.945666	0.919744	0.925783	0.939885	0.929924
EAS	2	sas	719837	20206.4	0.971929			sas	0.980707	0.97136	0.983722	0.809096	0.814732
SAS	2	eur	745218	22897.4	0.969274
SAS	2	eas	673536	27338.7	0.95941
SAS	2	afr	849017	63967.2	0.924657
SAS	2	sas	719836	11430.5	0.984121
AFR	2	eur	745217	139688	0.812554
AFR	2	eas	673535	130656	0.806015
AFR	2	afr	849016	50405.3	0.940631
AFR	2	sas	719835	138769	0.807221
AFR2	2	eur	745217	135866	0.817682
AFR2	2	eas	673535	128013	0.809939
AFR2	2	afr	849016	59227.5	0.93024
AFR2	2	sas	719835	135282	0.812064
EUR	3	eur	645079	6744.24	0.989545
EUR	3	eas	581645	25953.9	0.955378
EUR	3	afr	729663	41209.6	0.943522
EUR	3	sas	617294	11619.9	0.981176
EAS	3	eur	645079	26246.7	0.959312
EAS	3	eas	581645	7464.48	0.987167
EAS	3	afr	729663	58718.9	0.919526
EAS	3	sas	617294	17657.2	0.971396
SAS	3	eur	645078	20284	0.968556
SAS	3	eas	581644	22557.6	0.961218
SAS	3	afr	729662	54838.9	0.924843
SAS	3	sas	617293	9785.82	0.984147
AFR	3	eur	645077	119984	0.814
AFR	3	eas	581643	113284	0.805235
AFR	3	afr	729661	42195.6	0.942171
AFR	3	sas	617292	120579	0.804665
AFR2	3	eur	645077	114775	0.822075
AFR2	3	eas	581643	109011	0.812581
AFR2	3	afr	729661	49452	0.932226
AFR2	3	sas	617292	115493	0.812904
EUR	4	eur	653623	6691.21	0.989763
EUR	4	eas	589594	26520.8	0.955018
EUR	4	afr	743235	38704.9	0.947924
EUR	4	sas	632731	11523.1	0.981788
EAS	4	eur	653623	25339.9	0.961232
EAS	4	eas	589594	7371.27	0.987498
EAS	4	afr	743235	61628.3	0.917081
EAS	4	sas	632731	17792.4	0.97188
SAS	4	eur	653622	20427.2	0.968748
SAS	4	eas	589593	23353.4	0.960391
SAS	4	afr	743234	55528.3	0.925288
SAS	4	sas	632730	9854.85	0.984425
AFR	4	eur	653621	120318	0.815921
AFR	4	eas	589592	113563	0.807387
AFR	4	afr	743233	42768.5	0.942456
AFR	4	sas	632729	121139	0.808546
AFR2	4	eur	653621	117081	0.820874
AFR2	4	eas	589592	110732	0.812189
AFR2	4	afr	743233	50460.7	0.932106
AFR2	4	sas	632729	117913	0.813644
EUR	5	eur	574312	5849.49	0.989815
EUR	5	eas	513227	23308.7	0.954584
EUR	5	afr	648956	34754	0.946446
EUR	5	sas	551961	10148.8	0.981613
EAS	5	eur	574312	22247	0.961263
EAS	5	eas	513227	6274.43	0.987775
EAS	5	afr	648956	51299.7	0.92095
EAS	5	sas	551961	15311.1	0.972261
SAS	5	eur	574311	17225.1	0.970007
SAS	5	eas	513226	20870.1	0.959335
SAS	5	afr	648955	47105.7	0.927413
SAS	5	sas	551960	8534.29	0.984538
AFR	5	eur	574310	107254	0.813248
AFR	5	eas	513225	100060	0.805036
AFR	5	afr	648954	39558.6	0.939043
AFR	5	sas	551959	106719	0.806654
AFR2	5	eur	574310	104451	0.818129
AFR2	5	eas	513225	97619.2	0.809793
AFR2	5	afr	648954	46037.2	0.929059
AFR2	5	sas	551959	103917	0.811731
EUR	6	eur	605138	6194.54	0.989763
EUR	6	eas	554377	22871.9	0.958743
EUR	6	afr	681408	33138.3	0.951368
EUR	6	sas	584213	10873.2	0.981388
EAS	6	eur	605137	22221.6	0.963278
EAS	6	eas	554376	6680.25	0.98795
EAS	6	afr	681407	50489.5	0.925904
EAS	6	sas	584212	14891.3	0.97451
SAS	6	eur	605137	17435.8	0.971187
SAS	6	eas	554376	19515.6	0.964797
SAS	6	afr	681407	45576.3	0.933115
SAS	6	sas	584212	8574.87	0.985322
AFR	6	eur	605136	100223	0.83438
AFR	6	eas	554375	98274.7	0.822729
AFR	6	afr	681406	35643.5	0.947691
AFR	6	sas	584211	102724	0.824167
AFR2	6	eur	605136	97507.3	0.838867
AFR2	6	eas	554375	95561.5	0.827623
AFR2	6	afr	681406	42606.9	0.937472
AFR2	6	sas	584211	99574.7	0.829557
EUR	7	eur	539503	5852.18	0.989153
EUR	7	eas	480294	21989.3	0.954217
EUR	7	afr	609138	33216	0.945471
EUR	7	sas	515187	9881.96	0.980819
EAS	7	eur	539504	21968.2	0.959281
EAS	7	eas	480295	6272.6	0.98694
EAS	7	afr	609139	49165.6	0.919287
EAS	7	sas	515188	14730.2	0.971408
SAS	7	eur	539504	17138.7	0.968233
SAS	7	eas	480295	19179.2	0.960068
SAS	7	afr	609139	44774.8	0.926495
SAS	7	sas	515188	8360.51	0.983772
AFR	7	eur	539502	97707.5	0.818893
AFR	7	eas	480293	91276.4	0.809957
AFR	7	afr	609137	34421.8	0.943491
AFR	7	sas	515186	97929.5	0.809914
AFR2	7	eur	539502	95874.4	0.822291
AFR2	7	eas	480293	89839.2	0.812949
AFR2	7	afr	609137	41270	0.932248
AFR2	7	sas	515186	95942.2	0.813772
EUR	8	eur	499001	5238.74	0.989502
EUR	8	eas	448177	19733.1	0.95597
EUR	8	afr	570253	31032.1	0.945582
EUR	8	sas	481128	9102.14	0.981082
EAS	8	eur	499001	19760.1	0.960401
EAS	8	eas	448177	5649.07	0.987395
EAS	8	afr	570253	44952.8	0.92117
EAS	8	sas	481128	13519	0.971901
SAS	8	eur	499001	15878.3	0.96818
SAS	8	eas	448177	17771.3	0.960347
SAS	8	afr	570253	42637.6	0.92523
SAS	8	sas	481128	7560.01	0.984287
AFR	8	eur	498999	94837.3	0.809945
AFR	8	eas	448175	87695.4	0.804328
AFR	8	afr	570251	35284.6	0.938124
AFR	8	sas	481126	94459.9	0.803669
AFR2	8	eur	498999	91525.3	0.816582
AFR2	8	eas	448175	84964	0.810422
AFR2	8	afr	570251	40820.2	0.928417
AFR2	8	sas	481126	91051.4	0.810753
EUR	9	eur	391038	4549.22	0.988366
EUR	9	eas	351013	16954.4	0.951699
EUR	9	afr	439781	25067.1	0.943001
EUR	9	sas	376115	7938.69	0.978893
EAS	9	eur	391039	17110.8	0.956243
EAS	9	eas	351014	5127.29	0.985393
EAS	9	afr	439782	38609.3	0.912208
EAS	9	sas	376116	11787.3	0.96866
SAS	9	eur	391038	13796.5	0.964718
SAS	9	eas	351013	14869.9	0.957637
SAS	9	afr	439781	35386.6	0.919536
SAS	9	sas	376115	6642.99	0.982338
AFR	9	eur	391037	71852.6	0.816251
AFR	9	eas	351012	67749.5	0.806988
AFR	9	afr	439780	26029.2	0.940813
AFR	9	sas	376114	73138	0.805543
AFR2	9	eur	391037	68861.3	0.823901
AFR2	9	eas	351012	65136	0.814434
AFR2	9	afr	439780	31161.2	0.929144
AFR2	9	sas	376114	70143.2	0.813505
EUR	10	eur	458755	4931.83	0.98925
EUR	10	eas	413772	20174.8	0.951242
EUR	10	afr	517081	27017.5	0.94775
EUR	10	sas	445326	8477.65	0.980963
EAS	10	eur	458756	18791.5	0.959038
EAS	10	eas	413773	5409.01	0.986928
EAS	10	afr	517082	41797.2	0.919167
EAS	10	sas	445327	12766.8	0.971332
SAS	10	eur	458756	14851.5	0.967626
SAS	10	eas	413773	17277.9	0.958243
SAS	10	afr	517082	38587	0.925375
SAS	10	sas	445327	7298.93	0.98361
AFR	10	eur	458755	80634.4	0.824232
AFR	10	eas	413772	78230.1	0.810934
AFR	10	afr	517081	29555.3	0.942842
AFR	10	sas	445326	83298.5	0.812949
AFR2	10	eur	458754	78848.4	0.828125
AFR2	10	eas	413771	76968.9	0.813982
AFR2	10	afr	517080	35188.7	0.931947
AFR2	10	sas	445325	81575.7	0.816818
EUR	11	eur	454582	4696.3	0.989669
EUR	11	eas	412713	17255.4	0.95819
EUR	11	afr	516542	26746.1	0.948221
EUR	11	sas	438106	7879.1	0.982015
EAS	11	eur	454582	16622.8	0.963433
EAS	11	eas	412713	4936.92	0.988038
EAS	11	afr	516542	38863.3	0.924762
EAS	11	sas	438106	11534.5	0.973672
SAS	11	eur	454581	13551.1	0.97019
SAS	11	eas	412712	14917.2	0.963856
SAS	11	afr	516541	36361.6	0.929606
SAS	11	sas	438105	6530.92	0.985093
AFR	11	eur	454580	81828.4	0.819991
AFR	11	eas	412711	78103.1	0.810756
AFR	11	afr	516540	28393.9	0.945031
AFR	11	sas	438104	82523.6	0.811635
AFR2	11	eur	454580	79773.7	0.824511
AFR2	11	eas	412711	76276.8	0.815181
AFR2	11	afr	516540	33543	0.935062
AFR2	11	sas	438104	80586.4	0.816057
EUR	12	eur	424905	4362.28	0.989734
EUR	12	eas	384433	18002.5	0.953171
EUR	12	afr	474300	26327.5	0.944492
EUR	12	sas	410290	7580.02	0.981525
EAS	12	eur	424905	17106.1	0.959741
EAS	12	eas	384433	4930.71	0.987174
EAS	12	afr	474300	39042.6	0.917684
EAS	12	sas	410290	11477.8	0.972025
SAS	12	eur	424905	13023.6	0.969349
SAS	12	eas	384433	15230.4	0.960382
SAS	12	afr	474300	35929.5	0.924247
SAS	12	sas	410290	6559.34	0.984013
AFR	12	eur	424904	76286.1	0.820463
AFR	12	eas	384432	71736.4	0.813396
AFR	12	afr	474299	27172.9	0.942709
AFR	12	sas	410289	76982.3	0.812371
AFR2	12	eur	424904	73932	0.826003
AFR2	12	eas	384432	69742.2	0.818584
AFR2	12	afr	474299	32011.5	0.932508
AFR2	12	sas	410289	74433.9	0.818582
EUR	13	eur	324258	3419.32	0.989455
EUR	13	eas	292391	13953	0.95228
EUR	13	afr	366579	20287.6	0.944657
EUR	13	sas	314021	5932.15	0.981109
EAS	13	eur	324258	12555	0.961281
EAS	13	eas	292391	3665.02	0.987465
EAS	13	afr	366579	29879.3	0.918492
EAS	13	sas	314021	8873.55	0.971742
SAS	13	eur	324258	10146.2	0.968709
SAS	13	eas	292391	11966.8	0.959073
SAS	13	afr	366579	27260.6	0.925635
SAS	13	sas	314021	4984.12	0.984128
AFR	13	eur	324257	59193.1	0.81745
AFR	13	eas	292390	55861.1	0.80895
AFR	13	afr	366578	22103.3	0.939704
AFR	13	sas	314020	59210.3	0.811444
AFR2	13	eur	324257	58005.7	0.821112
AFR2	13	eas	292390	54969.1	0.812001
AFR2	13	afr	366578	25609	0.93014
AFR2	13	sas	314020	58142.7	0.814844
EUR	14	eur	292956	3055.74	0.989569
EUR	14	eas	265990	12207.9	0.954104
EUR	14	afr	331481	17821	0.946238
EUR	14	sas	284986	5356.88	0.981203
EAS	14	eur	292956	12203.7	0.958343
EAS	14	eas	265990	3424.94	0.987124
EAS	14	afr	331481	26818.2	0.919096
EAS	14	sas	284986	8302.11	0.970868
SAS	14	eur	292956	9305.78	0.968235
SAS	14	eas	265990	10760.3	0.959546
SAS	14	afr	331481	24433.2	0.926291
SAS	14	sas	284986	4684.48	0.983562
AFR	14	eur	292955	53090.5	0.818776
AFR	14	eas	265989	50934.3	0.80851
AFR	14	afr	331480	19362.3	0.941589
AFR	14	sas	284985	53890.9	0.810899
AFR2	14	eur	292955	52275	0.82156
AFR2	14	eas	265989	50187.9	0.811316
AFR2	14	afr	331480	22535.1	0.932017
AFR2	14	sas	284985	53103.4	0.813663
EUR	15	eur	257847	2918.51	0.988681
EUR	15	eas	232671	9872.92	0.957567
EUR	15	afr	289488	15817.1	0.945362
EUR	15	sas	248426	4864.6	0.980418
EAS	15	eur	257847	11341.5	0.956015
EAS	15	eas	232671	3335.54	0.985664
EAS	15	afr	289489	24933	0.913872
EAS	15	sas	248426	7800.36	0.968601
SAS	15	eur	257847	8330.29	0.967693
SAS	15	eas	232671	9015.31	0.961253
SAS	15	afr	289489	21926	0.92426
SAS	15	sas	248426	4141.85	0.983328
AFR	15	eur	257846	49127.4	0.80947
AFR	15	eas	232670	46348.8	0.800796
AFR	15	afr	289488	18004	0.937807
AFR	15	sas	248425	49690	0.79998
AFR2	15	eur	257846	47749.7	0.814813
AFR2	15	eas	232670	45238.6	0.805568
AFR2	15	afr	289488	21069.5	0.927218
AFR2	15	sas	248425	48314.6	0.805516
EUR	16	eur	273677	3406.03	0.987555
EUR	16	eas	245743	11720.5	0.952306
EUR	16	afr	310919	18083.9	0.941837
EUR	16	sas	264385	5800.59	0.97806
EAS	16	eur	273677	11625.5	0.957521
EAS	16	eas	245743	3615.21	0.985289
EAS	16	afr	310919	26638.8	0.914322
EAS	16	sas	264385	8355.41	0.968397
SAS	16	eur	273676	9519.87	0.965215
SAS	16	eas	245742	10495.8	0.957289
SAS	16	afr	310918	24955.4	0.919737
SAS	16	sas	264384	4790	0.981882
AFR	16	eur	273676	50914.5	0.81396
AFR	16	eas	245742	48053.4	0.804456
AFR	16	afr	310918	20030.8	0.935575
AFR	16	sas	264384	51490.7	0.805243
AFR2	16	eur	273676	48883.7	0.821381
AFR2	16	eas	245742	46171	0.812116
AFR2	16	afr	310918	22970.6	0.92612
AFR2	16	sas	264384	49372.5	0.813254
EUR	17	eur	239932	2946.69	0.987719
EUR	17	eas	214806	10517.4	0.951038
EUR	17	afr	269891	13774.9	0.948961
EUR	17	sas	228865	4578.36	0.979995
EAS	17	eur	239932	9162.54	0.961812
EAS	17	eas	214806	2858	0.986695
EAS	17	afr	269891	20436.3	0.924279
EAS	17	sas	228865	6502.23	0.971589
SAS	17	eur	239932	7450.99	0.968945
SAS	17	eas	214806	8743.81	0.959294
SAS	17	afr	269891	18983.5	0.929662
SAS	17	sas	228865	3875.02	0.983069
AFR	17	eur	239932	43714.4	0.817805
AFR	17	eas	214806	40633.6	0.810836
AFR	17	afr	269891	17213.4	0.936221
AFR	17	sas	228865	42843.3	0.812801
AFR2	17	eur	239932	42477.8	0.822959
AFR2	17	eas	214806	39632.6	0.815495
AFR2	17	afr	269891	19735.9	0.926875
AFR2	17	sas	228865	41432.2	0.818966
EUR	18	eur	255184	2699.03	0.989423
EUR	18	eas	231748	10082.2	0.956495
EUR	18	afr	285434	15890.2	0.94433
EUR	18	sas	247185	4713.99	0.980929
EAS	18	eur	255184	10291.2	0.959671
EAS	18	eas	231748	3136.45	0.986466
EAS	18	afr	285434	23836.5	0.91649
EAS	18	sas	247185	7258.07	0.970637
SAS	18	eur	255184	8122.38	0.96817
SAS	18	eas	231748	9214.39	0.96024
SAS	18	afr	285434	21692.8	0.924001
SAS	18	sas	247185	4038.11	0.983664
AFR	18	eur	255183	48041.9	0.811736
AFR	18	eas	231747	44912.2	0.806202
AFR	18	afr	285433	18932.8	0.93367
AFR	18	sas	247184	48029.1	0.805695
AFR2	18	eur	255183	46163.6	0.819096
AFR2	18	eas	231747	43324.3	0.813054
AFR2	18	afr	285433	21454.6	0.924835
AFR2	18	sas	247184	46155.6	0.813275
EUR	19	eur	207291	2402.99	0.988408
EUR	19	eas	191961	8045.8	0.958086
EUR	19	afr	236569	11969	0.949406
EUR	19	sas	202332	4035.83	0.980053
EAS	19	eur	207291	7823.38	0.962259
EAS	19	eas	191961	2468.06	0.987143
EAS	19	afr	236569	17096	0.927734
EAS	19	sas	202332	5536.14	0.972638
SAS	19	eur	207291	6375.89	0.969242
SAS	19	eas	191961	7160.24	0.962699
SAS	19	afr	236569	16212	0.93147
SAS	19	sas	202332	3402.18	0.983185
AFR	19	eur	207291	36517.9	0.823832
AFR	19	eas	191961	35622	0.814431
AFR	19	afr	236569	13261.4	0.943943
AFR	19	sas	202332	36784	0.8182
AFR2	19	eur	207291	35560.5	0.828451
AFR2	19	eas	191961	34926	0.818056
AFR2	19	afr	236569	15378.9	0.934992
AFR2	19	sas	202332	36141.1	0.821377
EUR	20	eur	195243	2108.53	0.9892
EUR	20	eas	175319	7859.82	0.955168
EUR	20	afr	219666	12102.5	0.944905
EUR	20	sas	187955	3589.12	0.980904
EAS	20	eur	195243	7440.48	0.961891
EAS	20	eas	175319	2261.03	0.987103
EAS	20	afr	219666	16792.4	0.923555
EAS	20	sas	187955	5372.58	0.971416
SAS	20	eur	195243	5841.81	0.970079
SAS	20	eas	175319	6677.29	0.961913
SAS	20	afr	219666	15917	0.92754
SAS	20	sas	187955	3005.48	0.98401
AFR	20	eur	195242	36122.5	0.814986
AFR	20	eas	175318	33346.5	0.809794
AFR	20	afr	219665	14390.1	0.934491
AFR	20	sas	187954	35880.8	0.809098
AFR2	20	eur	195242	35397.8	0.818698
AFR2	20	eas	175318	32693.1	0.813521
AFR2	20	afr	219665	16491	0.924927
AFR2	20	sas	187954	35090.5	0.813302
EUR	21	eur	124330	1380.18	0.988899
EUR	21	eas	113226	4713.21	0.958373
EUR	21	afr	137980	7882.01	0.942876
EUR	21	sas	119320	2293.96	0.980775
EAS	21	eur	124330	4797.47	0.961413
EAS	21	eas	113226	1633.01	0.985577
EAS	21	afr	137980	11234.4	0.918579
EAS	21	sas	119320	3534.91	0.970375
SAS	21	eur	124330	3870.46	0.968869
SAS	21	eas	113226	4393.23	0.961199
SAS	21	afr	137980	10407.6	0.924572
SAS	21	sas	119320	1996.77	0.983265
AFR	21	eur	124329	24003.2	0.806939
AFR	21	eas	113225	22395.2	0.802207
AFR	21	afr	137979	9341.15	0.9323
AFR	21	sas	119319	23627	0.801985
AFR2	21	eur	124330	23055.7	0.814559
AFR2	21	eas	113226	21604.7	0.809189
AFR2	21	afr	137980	10778	0.921887
AFR2	21	sas	119320	22692.4	0.809818
EUR	22	eur	120686	1500.65	0.987566
EUR	22	eas	110160	5104.68	0.953661
EUR	22	afr	134973	7691.4	0.943015
EUR	22	sas	116538	2561.65	0.978019
EAS	22	eur	120686	4710.46	0.960969
EAS	22	eas	110160	1607.13	0.985411
EAS	22	afr	134973	10699.8	0.920727
EAS	22	sas	116538	3439.47	0.970486
SAS	22	eur	120686	3968.16	0.96712
SAS	22	eas	110160	4435.63	0.959735
SAS	22	afr	134973	10548.3	0.921848
SAS	22	sas	116538	2123.38	0.981779
AFR	22	eur	120686	21973.3	0.81793
AFR	22	eas	110160	21130.5	0.808183
AFR	22	afr	134972	8593.12	0.936334
AFR	22	sas	116538	22231	0.809237
AFR2	22	eur	120685	21454.7	0.822226
AFR2	22	eas	110159	20612.9	0.812881
AFR2	22	afr	134972	9794.88	0.927431
AFR2	22	sas	116537	21627.6	0.814415
