## Supplementary material for "The predictive capacity of polygenic risk scores for disease risk is only moderately influenced by imputation panels tailored to the target population": Table S3

### Sheet: res_reordered
chr	Imputation panel	Average number of SNPs	Average number of incorrectly imputes SNPs	Average imputation accuracy
1	aj	368024	15601.3	0.957606
1	eur	368556	17150.9	0.953463
1	eas	322201	26106.1	0.918975
1	afr	327961	22760.4	0.930599					EUR
								eur	21.0235
2	aj	404869	17834.6	0.955949				eas	20.9176
2	eur	403947	19745.6	0.951117				afr	20.1708
2	eas	351593	30296.1	0.913831				sas	20.4212
2	afr	356857	25762.6	0.927806
3	aj	337815	14852.6	0.956034
3	eur	338862	16306.7	0.951879					AJ
3	eas	295084	24321.4	0.917577				aj	0.955611
3	afr	298087	21206.5	0.928859				eur	0.950799
								eas	0.916856
4	aj	339448	15171.7	0.955303				afr	0.928237
4	eur	339530	17175.4	0.949412
4	eas	296811	25074.7	0.915518
4	afr	299346	21677.2	0.927584
5	aj	299506	13285.7	0.955641
5	eur	300321	14902	0.950379
5	eas	261100	22820.1	0.9126
5	afr	264348	19285.6	0.927044
6	aj	323039	12870.7	0.960156
6	eur	323099	13957.8	0.956799
6	eas	287823	21006.9	0.927014
6	afr	290963	18355.3	0.936913
7	aj	271964	12033.1	0.955753
7	eur	275073	13099.9	0.952376
7	eas	239947	20004.4	0.91663
7	afr	241755	17283.3	0.928509
8	aj	269296	12303.2	0.954314
8	eur	266437	13536.2	0.949196
8	eas	230858	19999.4	0.913369
8	afr	234219	17536.2	0.925128
9	aj	206228	9262.04	0.955087
9	eur	205825	10324.9	0.949835
9	eas	179158	15525.2	0.913343
9	afr	180761	13557.3	0.924998
10	aj	245889	10910.5	0.955628
10	eur	246148	11772.1	0.952174
10	eas	217017	18505.7	0.914726
10	afr	219108	15296.5	0.930186
11	aj	231925	9563.74	0.958764
11	eur	231148	10752.3	0.953482
11	eas	203735	16113.9	0.920906
11	afr	204831	14288.3	0.930243
12	aj	224095	9812.56	0.956212
12	eur	224349	10777.1	0.951961
12	eas	198649	16200.9	0.918444
12	afr	200471	14051.9	0.929904
13	aj	174443	7680.56	0.95597
13	eur	174482	8640.74	0.950477
13	eas	151778	12851.1	0.915327
13	afr	153960	11181.5	0.927372
14	aj	160220	7343	0.95417
14	eur	161306	8129.89	0.9496
14	eas	142095	11906	0.916213
14	afr	141984	10321.7	0.927305
15	aj	136682	6154.85	0.95497
15	eur	136854	7008.52	0.948789
15	eas	119601	9839.63	0.917729
15	afr	120552	8819.63	0.92684
16	aj	145988	7195.04	0.950715
16	eur	146555	7976.85	0.94557
16	eas	127264	11262.4	0.911503
16	afr	129857	9955.37	0.923337
17	aj	128101	5719.22	0.955352
17	eur	128210	6399.7	0.950084
17	eas	114591	9109.67	0.920502
17	afr	114801	8157.59	0.92894
18	aj	135894	6294.44	0.953679
18	eur	136847	6879.59	0.949726
18	eas	119212	9633.81	0.919185
18	afr	120082	9022.48	0.924862
19	aj	108489	4568.37	0.95789
19	eur	108078	5182.11	0.952051
19	eas	96576.6	7709.63	0.920173
19	afr	97893.6	6486.89	0.933734
20	aj	109310	4953.37	0.954685
20	eur	109851	5540.11	0.949567
20	eas	97223.6	8275.93	0.914876
20	afr	94674.9	6930.15	0.9268
21	aj	64473.6	3000.96	0.953454
21	eur	64494.6	3348.52	0.948081
21	eas	57160.7	4830.48	0.915492
21	afr	56635.4	4277	0.92448
22	aj	64289.6	2821.11	0.956118
22	eur	64405.8	3120.04	0.951557
22	eas	56690.5	4710.89	0.916902
22	afr	58181.4	4086.15	0.929768
